# Trends in medication use after the onset of the COVID-19 pandemic in the Republic of Ireland: an interrupted time series study

**DOI:** 10.1101/2023.06.09.23291202

**Authors:** Molly Mattsson, Jung Ah Hong, John Scott Frazer, Glenn Ross Frazer, Frank Moriarty

**Affiliations:** School of Pharmacy and Biomolecular Sciences, RCSI University of Medicine and Health Sciences, Dublin, Ireland; Somerville College, University of Oxford, Oxford, UK; Unaffiliated

**Keywords:** prescribing, trends, interrupted time series, COVID-19 pandemic

## Abstract

The COVID-19 pandemic had a substantial impact on healthcare delivery, particularly in general practice. This study aimed to evaluate how dispensing of medications in primary care in Ireland changed following the COVID-19 pandemic’s onset compared to expected trends. This interrupted time series study used data on medications prescribed in general practice 2016-2022 to patient eligible for state health cover, approximately one third of the population. Dispensing volumes for all therapeutic subgroups (ATC2 codes) and commonly dispensed medications were summarised. Pre-pandemic data was used to forecast expected trends (with 99% prediction intervals) using the Holt-Winters method, and these were compared to observed dispensing from March 2020 onwards. Most (31/77) therapeutic subgroups had dispensing significantly different from forecast in March 2020. Drugs for obstructive airway disease had the largest difference, with dispensing 26.2% (99%CI 19.5%-33.6%) higher than forecasted. Only two subgroups were significantly lower than forecasted, other gynaecologicals (17.7% lower, 99%CI 6.3%-26.6%) and dressings (11.6%, 99%CI 9.4%-41.6%). Dispensing of amoxicillin products and oral prednisolone were lower than forecasted in the months following the pandemic’s onset, particularly during winter 2020/2021. There was a spike in dispensing for many long-term medications in March 2020, while pandemic restrictions likely contributed to reductions for other medications.
