## Supplementary table 1 for "Trends in medication use after the onset of the COVID-19 pandemic in the Republic of Ireland: an interrupted time series study"

### Sheet: Sheet1
ATC Class Code	Therapeutic subgroup	Forecast	Lo95	Hi95	Lo99	Hi 99	Observed dispensings	% Difference	Lo99 Difference	Hi99 Difference
A01	Stomalogical Preparations	6037.84	5434.03	6641.65	5244.3	6831.39	6229	0.03166	-0.0881792	0.187766
A02	Drugs for Acid Related Disorders	350982	338975	362988	335202	366761	367801	0.047921	0.00283632	0.0972503
A03	Drugs for Functional Gastrointestinal Disorders	31329.5	28965.8	33693.3	28223.1	34436	31957	0.0200278	-0.0719883	0.1323
A04	Antiemetics and Antinauseants	3402.25	3115.45	3689.05	3025.33	3779.17	3639	0.0695866	-0.0370894	0.202844
A05	Bile and Liver therapy	1970.63	1896.96	2044.3	1873.81	2067.45	2167	0.099648	0.0481491	0.156469
A06	Laxatives	74721.5	71684.1	77758.8	70729.7	78713.2	78795	0.0545161	0.001039	0.114029
A07	Antidiarrheals Intestinal Antiinflammatory Antiinfective Agents	22318.9	21259.3	23378.6	20926.3	23711.6	23678	0.0608926	-0.0014165	0.131495
A09	Digestives incl. Enzymes	2315.33	2188.34	2442.31	2148.44	2482.22	2552	0.10222	0.0281131	0.18784
A10	Drugs Used in Diabetes	47477.6	43387.4	51567.7	42102.2	52853	52820	0.112525	-0.000623675	0.254566
A11	Vitamins	95730.1	89624.6	101836	87706.1	103754	102488	0.0705936	-0.0122021	0.168539
A12	Minerals	103247	99828.7	106665	98754.6	107739	114934	0.113195	0.066779	0.163834
B01	Antithrombotic Agents	256553	247660	265446	244866	268241	277383	0.081191	0.0340818	0.132797
B02	Antihaemorrhagics	1305.56	1079.69	1531.43	1008.72	1602.41	1632	0.250036	0.0184669	0.617896
B03	Antianaemic preparations	96566.1	91866.4	101266	90389.7	102743	102091	0.0572133	-0.00634171	0.129454
C01	Cardiac Therapy	45455.7	43561.8	47349.5	42966.7	47944.6	49145	0.0811635	0.0250373	0.143792
C02	Antihypertensives	16659.1	15896.1	17422.1	15656.4	17661.9	17634	0.0585195	-0.00157792	0.126315
C03	Diuretics	98193.5	93774.8	102612	92386.3	104001	107003	0.0897153	0.028867	0.158213
C04	Peripheral Vasodilators	2769.49	2597.12	2941.86	2542.95	2996.03	2976	0.0745661	-0.00668463	0.170293
C05	Vasoprotectives	9154.94	8471.12	9838.76	8256.25	10053.6	9039	-0.0126643	-0.100922	0.0948073
C07	Beta Blocking Agents	159434	154209	164660	152567	166302	172715	0.0832991	0.0385642	0.132061
C08	Calcium Channel Blockers	129098	125134	133062	123888	134307	139013	0.0768051	0.0350361	0.122087
C09	Agents acting on the angio-tensin system	255722	246994	264449	244252	267191	276062	0.0795412	0.0331995	0.130235
C10	Serum Lipid Reducing Agents	295243	285986	304499	283078	307408	322369	0.0918772	0.0486678	0.1388
D01	Antifungals for Dermatological Use	30644	27441.9	33846.1	26435.7	34852.2	30231	-0.0134762	-0.132595	0.143567
D02	Emollients and Protectives	19247.6	18020.3	20475	17634.6	20860.6	20280	0.0536376	-0.0278328	0.150012
D05	Antipsoriatics	7166.38	6778.86	7553.9	6657.09	7675.66	7445	0.038879	-0.0300512	0.118356
D06	Antibiotics and Chemotherapeutics for Dermatological Use	9469.11	8490.73	10447.5	8183.31	10754.9	8508	-0.101499	-0.208919	0.0396774
D07	Corticosteroids Dermatological Preparations	43157.1	40008.3	46306	39018.8	47295.5	41600	-0.0360806	-0.120423	0.0661527
D10	Anti-Acne Preparations	7203.21	6574.72	7831.71	6377.23	8029.2	6886	-0.0440375	-0.14238	0.0797795
D11	Other Dermatological Preparations	2732.13	2566.49	2897.78	2514.44	2949.83	2646	-0.031526	-0.102998	0.0523216
G01	Gynecological Antiinfectives and Antiseptics	617.997	219.409	1016.58	94.1643	1141.83	762	0.233016	-0.33265	7.09224
G02	Other Gynecologicals	2381.79	2162.23	2601.36	2093.24	2670.35	1961	-0.176671	-0.265639	-0.0631726
G03	Sex Hormones and Modulators of the Genital System	74182	69608.5	78755.5	68171.4	80192.6	80521	0.0854516	0.00409506	0.181154
G04	Urologicals	110978	106436	115519	105009	116947	116037	0.0455898	-0.00777775	0.105024
H01	Pituitary and Hypothalmic Hormones and Analogues	1099.46	1007.06	1191.86	978.024	1220.89	1175	0.0687089	-0.037588	0.201402
H02	Corticosteroids for Systemic Use	64281.9	57908.9	70654.9	55906.4	72657.5	66014	0.0269449	-0.0914353	0.180795
H03	Thyroid Therapy	157078	151860	162296	150220	163936	172187	0.0961875	0.0503318	0.14623
H04	Pancreatic Hormones	249.565	166.914	332.216	140.943	358.187	276	0.105925	-0.229452	0.958241
J01	Antibacterials for Systemic Use	199467	175776	223157	168332	230601	202672	0.0160689	-0.121115	0.204
J02	Antomyotics for Systemic Use	7816.07	7144.8	8487.34	6933.87	8698.26	7766	-0.00640596	-0.107178	0.120009
J04	Antimyobacterials	641.039	570.397	711.68	548.2	733.878	739	0.152816	0.0069799	0.348048
J05	Antivirals for Systemic Use	6074.43	3630.15	8518.72	2862.1	9286.77	6226	0.0249515	-0.329584	1.17533
L01	Antineoplastic Agents	3361.43	3125.77	3597.08	3051.72	3671.13	3475	0.0337872	-0.0534257	0.138702
L02	Endocrine Therapy	10001.7	9652.22	10351.3	9542.39	10461.1	10852	0.0850116	0.0373687	0.137241
L04	Immunosuppressive Agents	16442.9	15849.3	17036.6	15662.7	17223.1	17622	0.0717071	0.0231592	0.125092
M01	Antiinflammatory and Antirheumatic Products	92855.2	84882.2	100828	82377	103333	89220	-0.039149	-0.136581	0.0830699
M02	Topical Products for Joint and Muscular Pain	66757.1	63555.4	69958.9	62549.3	70965	65171	-0.02376	-0.0816459	0.0419142
M03	Muscle Relaxants	6422.7	6141.19	6704.21	6052.73	6792.67	6590	0.0260487	-0.0298359	0.0887652
M04	Antigout Preparations	34388.3	33113.3	35663.2	32712.7	36063.8	36161	0.0515507	0.00269414	0.105412
M05	Drugs for Treatment of Bone Diseases	32707.6	30485.6	34929.6	29787.3	35627.8	35224	0.0769376	-0.011333	0.182516
M09	Other Drugs for Disorders of the Musculo-Skeletal System	10273.5	9779.01	10768	9623.63	10923.4	10854	0.0565042	-0.0063516	0.127849
N01	Anesthetics	3260.32	-8853.93	15374.6	-12660.5	19181.1	2928	-0.101929	-0.84735	-1.23127
N02	Analgesics	283852	271201	296502	267225	300478	314657	0.108527	0.0471894	0.177496
N03	Antiepileptics	114147	110082	118211	108805	119488	121802	0.0670641	0.0193621	0.11945
N04	Anti-Parkinson Drugs	20607.6	19787.7	21427.6	19530.1	21685.2	21840	0.0598008	0.00713703	0.118276
N05	Psycholeptics	290835	277603	304066	273446	308224	308578	0.0610088	0.00115003	0.128481
N06	Psychoanaleptics	321114	310531	331698	307206	335023	342181	0.0656046	0.0213654	0.11385
N07	Other Nervous System Drugs	34897.3	33214.4	36580.3	32685.6	37109.1	34468	-0.0123032	-0.0711721	0.0545329
P01	Antiprotozoals	8958.8	8509.12	9408.47	8367.82	9549.77	9546	0.0655451	-0.000394486	0.140798
P02	Anthelmintics	541.992	431.681	652.304	397.018	686.967	428	-0.210321	-0.376971	0.0780365
P03	Ectoparasiticides incl. Scabicides, Insecticides, and Repellents	1298.47	1046.16	1550.78	966.878	1630.06	1136	-0.125124	-0.303094	0.174916
R01	Nasal Preparations	49874.3	46770.8	52977.9	45795.6	53953.1	54567	0.0940895	0.0113786	0.191534
R03	Drugs for Obstructive Airway Diseases	294356	281937	306774	278035	310676	371380	0.261671	0.195392	0.335732
R05	Cough and Cold Preparations	24842.7	20484.7	29200.8	19115.3	30570.2	25476	0.0254904	-0.166639	0.332755
R06	Antihistamines for Systemic Use	66801.2	61362.8	72239.6	59653.9	73948.5	67651	0.0127214	-0.0851606	0.134059
S01	Opthalmologicals	129420	124135	134706	122474	136367	132895	0.0268468	-0.0254593	0.0850863
S02	Otologicals	2376.25	1896.89	2855.6	1746.27	3006.22	2011	-0.153707	-0.331054	0.151597
S03	Opthalmological and Otological Preparations	4414.04	2974.21	5853.88	2521.79	6306.3	4043	-0.08406	-0.358895	0.603229
V03	All Other Therapeutic Products	1935.99	1855.06	2016.91	1829.63	2042.34	2011	0.0387466	-0.0153448	0.0991264
V04	Diagnostic Agents	9528.32	7933.51	11123.1	7432.38	11624.3	10750	0.128215	-0.07521	0.446373
V06	General Nutrients	40645	34488.2	46801.9	32553.6	48736.5	43091	0.060179	-0.115837	0.323695
V07	All Other Non-Therapeutic Agents	57974.4	55202.8	60746.1	54331.9	61617	63235	0.0907392	0.0262595	0.163865
V07 01	Ostomy Requisites	27800.1	26243.8	29356.5	25754.7	29845.6	31163	0.120966	0.0441419	0.209992
V07 02	Urinary Requisites	12060.2	11269.1	12851.4	11020.5	13100	13465	0.116481	0.0278665	0.221816
V07 03	Needles, Syringes, and Lancets	8380.13	7008.43	9751.82	6577.42	10182.8	9230	0.101415	-0.0935727	0.403286
V07 04	Dressings	3707.32	3096.65	4317.99	2904.76	4509.88	2632	-0.290053	-0.416392	-0.0939014
V07 05	Miscellaneous	5783.18	5456.88	6109.48	5354.35	6212.01	6745	0.166314	0.0858005	0.259724
