## Supplementary table 2 for "Trends in medication use after the onset of the COVID-19 pandemic in the Republic of Ireland: an interrupted time series study"

### Sheet: Sheet1
ATC2	ATC	Individual medication	Forecast	Lo95	Hi95	Lo99	Hi 99	Observed dispensings	% Difference	Lo99 Difference	Hi99 Difference
A02	A02BX13	Alginic Acid	20796	19555.6	22036.3	19165.9	22426.1	22643	0.088817	0.00967307	0.181424
A02	A02BC05	Esomeprazole	125578	120958	130198	119507	131649	135522	0.0791848	0.0294166	0.13401
A02	A02BC03	Lansoprazole	71029.5	68467.2	73591.8	67662.1	74397	76933	0.0831128	0.0340879	0.137017
A02	A02BC01	Omeprazole	46748.9	44387.6	49110.2	43645.6	49852.2	51395	0.0993843	0.0309474	0.177553
A02	A02BC02	Pantoprazole	65380.4	63105	67655.8	62390.1	68370.7	71719	0.0969494	0.048972	0.149526
A02	A02	Other Drugs for Acid Related Disorders	-18863.6	-32480.9	-5246.24	-36759.8	-967.359	9589	-1.50833	-10.9126	-1.26086
A06	A06AD11	Lactulose	24928.6	23675.6	26181.6	23281.9	26575.3	26646	0.0688937	0.00266164	0.144495
A10	A10BA02	Metformin	23505.2	21703.7	25306.6	21137.7	25872.7	26123	0.111372	0.0096745	0.23585
A11	A11CC05	Colecalciferol	87360.3	81193.3	93527.4	79255.4	95465.3	93613	0.0715732	-0.0194024	0.181156
A12	A12AX	Calcium Carbonate and Colecalciferol	97602	94378.3	100826	93365.4	101839	108707	0.113778	0.067443	0.164318
B01	B01AC06	Acetylsalicylic Acid	154959	149157	160762	147334	162585	167524	0.0810847	0.0303794	0.137039
B01	B01AC04	Clopidogrel	20146	19174.9	21117.1	18869.8	21422.3	21281	0.0563373	-0.00659485	0.127782
B01	B01AF01	Rivaroxaban	19711.6	18535.8	20887.5	18166.3	21257	19664	-0.00241664	-0.0749381	0.0824429
B01	B01AA03	Warfarin	17977.3	14533.6	21421.1	13451.5	22503.2	21867	0.216364	-0.0282704	0.625617
B01	B01	Other Antithrombotic Agents	45241.5	42589.1	47893.9	41755.7	48727.3	47047	0.0399081	-0.0344837	0.12672
B03	B03AA02	Ferrous Fumarate	26838.1	24631.9	29044.4	23938.6	29737.7	33390	0.244125	0.122818	0.394819
B03	B03BB01	Folic Acid	55619.5	52468.9	58770.2	51478.9	59760.2	59043	0.0615516	-0.0120012	0.146937
B03	B03	Other Antianaemic Agents	11977.9	10170.2	13785.6	9602.19	14353.7	9658	-0.193683	-0.32714	0.00581198
C02	C02CA04	Doxazosin	15138.9	14435.4	15842.5	14214.4	16063.5	16056	0.0605757	-0.00046869	0.129561
C03	C03CA01	Furosemide	43642.7	41598.2	45687.2	40955.7	46329.7	48305	0.106829	0.0426367	0.179444
C07	C07AB03	Atenolol	14249.5	13091.3	15407.7	12727.4	15771.6	16177	0.135266	0.025702	0.271036
C07	C07AB07	Bisoprolol	108253	104899	111608	103844	112662	116353	0.0748208	0.0327588	0.120455
C07	C07AB12	Nebivolol	15726.9	15138.1	16315.6	14953.1	16500.6	17069	0.0853406	0.0344461	0.141502
C07	C07	Other Beta Blocking Agents	21889.8	20319.1	23460.5	19825.6	23954	23116	0.0560171	-0.0349851	0.16597
C08	C08CA01	Amlodipine	73953.8	71663.7	76243.9	70944.1	76963.5	78489	0.0613243	0.0198207	0.106349
C08	C08CA13	Lercanidipine	47692.9	45882.9	49503	45314.1	50071.7	50975	0.068817	0.01804	0.124925
C08	C08	Other Calcium Channel Blockers	9038.28	7688.19	10388.4	7263.96	10812.6	9549	0.0565063	-0.116864	0.314572
C09	C09CA01	Losartan	13791.5	13226.9	14356.1	13049.5	14533.5	14623	0.0602919	0.00615873	0.120581
C09	C09CA08	Olmesartan Medoxomil	17761.9	17015.1	18508.8	16780.4	18743.4	19356	0.089746	0.0326813	0.153486
C09	C09CA03	Valsartan	15787.1	13992.4	17581.9	13428.4	18145.8	17843	0.130225	-0.016688	0.328749
C09	C09AA04	Perindopril	26441.3	25327.6	27554.9	24977.6	27904.9	28168	0.0653051	0.00942935	0.127729
C09	C09AA05	Ramipril	63998.4	61817.8	66179.1	61132.6	66864.3	69280	0.0825264	0.0361285	0.133275
C09	C09	Other Agents Acting On The Renin-Angiotensin System	119099	114140	124057	112582	125615	126792	0.0645977	0.00936732	0.126222
C10	C10AA05	Atorvastatin	158748	153496	164001	151845	165652	172247	0.0850313	0.0398149	0.134359
C10	C10AA03	Pravastatin	16512.8	15292.7	17732.9	14909.3	18116.3	18154	0.0993895	0.00207921	0.217632
C10	C10AA07	Rosuvastatin	74957.2	72556.4	77358	71802	78112.4	81942	0.0931837	0.0490268	0.141221
C10	C10AA01	Simvastatin	17693.3	17013.7	18372.9	16800.2	18586.5	19432	0.0982672	0.0454904	0.156656
C10	C10	Other Serum Lipid Reducing Agents	27764.5	26477.1	29051.9	26072.6	29456.5	30594	0.10191	0.0386169	0.173417
D01	D01AC20	Imidazoles/Triazoles In Combination With Corticosteroids	14573.2	13452.5	15693.9	13100.3	16046.1	13977	-0.0409109	-0.128945	0.0669182
D02	D02AX	Other Emollients and Protectives	14767.9	13967.6	15568.2	13716.1	15819.6	15462	0.0470032	-0.0226071	0.127289
D07	D07XC01	Betamethasone (topical)	15057.7	14106.8	16008.6	13808	16307.4	14851	-0.0137293	-0.0893114	0.075534
G03	G03AA07	Levonorgestrel and Ethinylestradiol	14540.1	13807.9	15272.3	13577.9	15502.3	15970	0.0983421	0.0301681	0.176179
G04	G04CA02	Tamsulosin	17032.6	16461.5	17603.7	16282	17783.1	18395	0.0799897	0.0344063	0.129776
H02	H02AB06	Prednisolone	55874.3	49714.7	62033.9	47779.2	63969.4	57347	0.0263576	-0.103525	0.200251
H03	H03AA01	Levothyroxine Sodium	151363	146317	156409	144732	157995	165900	0.0960387	0.0500352	0.146258
J01	J01CA04	Amoxicillin	42969.7	35382.8	50556.7	32998.8	52940.6	46273	0.0768744	-0.125946	0.402263
J01	J01CR02	Amoxicillin and Beta-Lactamase Inhibitor	37609.8	28733.7	46486	25944.6	49275.1	36644	-0.0256805	-0.256338	0.412394
J01	J01CF05	Flucloxacillin	12667.3	11259.1	14075.4	10816.6	14517.9	13090	0.0333711	-0.0983554	0.210172
J01	J01	Other Antibacterials for Systemic Use	98955.5	89681.9	108229	86767.9	111143	106665	0.0779085	-0.0402918	0.229314
M01	M01AB05	Diclofenac	15855.9	13658.2	18053.6	12967.6	18744.1	16412	0.0350747	-0.124419	0.265615
M01	M01AE01	Ibuprofen	16371.6	13150.6	19592.6	12138.5	20604.7	16192	-0.0109687	-0.214159	0.333942
M01	M01AE52	Naproxen and Esomeprazole	23165.4	21661.5	24669.3	21188.9	25141.9	20982	-0.0942525	-0.165457	-0.00976455
M01	M01	Other Antiinflammatory and Antirheumatic Products	37712.6	34316.8	41108.5	33249.7	42175.5	35634	-0.0551177	-0.155102	0.0717074
M02	M02AA15	Diclofenac (topical)	25344.7	23047.8	27641.6	22326.1	28363.4	25169	-0.00693288	-0.112623	0.127337
M02	M02AA06	Etofenamate (topical)	31417.2	29433.3	33401.2	28809.9	34024.6	30795	-0.0198057	-0.0949193	0.0689037
M02	M02	Other Topical Products for Joint and Muscular Pain	9371.22	8364.86	10377.6	8048.64	10693.8	9207	-0.0175243	-0.139034	0.14392
M04	M04AA01	Allopurinol	24169.1	23314.3	25023.9	23045.6	25292.5	26564	0.0990895	0.0502698	0.152669
M05	M05BA04	Alendronic Acid	14121	13412.1	14829.9	13189.4	15052.6	15385	0.0895119	0.0220805	0.166469
N02	N02AA59	Codeine Combinations excl. Psycholeptics	72837.7	69123.7	76551.7	67956.7	77718.7	75563	0.0374163	-0.0277374	0.111929
N02	N02BE01	Paracetamol	126546	120646	132447	118792	134301	150025	0.185534	0.117082	0.262923
N02	N02AX02	Tramadol	18400.6	16859.2	19942	16374.8	20426.4	19980	0.0858343	-0.0218525	0.220165
N02	N02	Other Analgesics	65900.1	63015.6	68784.6	62109.2	69691	69089	0.0483899	-0.00863771	0.112379
N03	N03AX16	Pregabalin	49194.2	47263	51125.5	46656.1	51732.3	52295	0.0630314	0.0108765	0.120861
N05	N05BA12	Alprazolam	31850.3	30191.4	33509.2	29670.1	34030.4	33847	0.0626909	-0.00539043	0.140778
N05	N05BA01	Diazepam	33776.8	31945.1	35608.5	31369.6	36184	35058	0.0379318	-0.0311193	0.11758
N05	N05AH03	Olanzapine	21959.1	21074	22844.2	20795.9	23122.3	23785	0.0831509	0.0286602	0.143737
N05	N05AH04	Quetiapine	34885.8	33406.3	36365.4	32941.4	36830.3	36642	0.0503408	-0.00511194	0.11234
N05	N05CF02	Zolpidem	38622.8	37055.9	40189.7	36563.6	40682	40930	0.0597365	0.00609525	0.11942
N05	N05CF01	Zopiclone	47947.8	45778.9	50116.7	45097.3	50798.3	50145	0.0458248	-0.0128601	0.111928
N05	N05	Other Psycholeptics	83529.4	79017.4	88041.5	77599.6	89459.3	88171	0.0555679	-0.0144006	0.13623
N06	N06AA09	Amitriptyline	29991.2	28929.9	31052.5	28596.4	31386	31893	0.0634114	0.0161523	0.115281
N06	N06AB04	Citalopram	19076.8	18171.4	19982.2	17886.9	20266.7	20729	0.0866083	0.0228126	0.158892
N06	N06AX21	Duloxetine	16015.1	15408.1	16622.1	15217.4	16812.8	17187	0.0731752	0.0222555	0.129434
N06	N06AB10	Escitalopram	53489.8	51535.6	55444	50921.6	56058	57882	0.0821126	0.0325369	0.136689
N06	N06AB03	Fluoxetine	15383.4	14778.4	15988.3	14588.3	16178.4	16868	0.0965093	0.0426215	0.156271
N06	N06AX11	Mirtazapine	42642.4	40924.9	44360	40385.2	44899.7	45200	0.0599776	0.00668904	0.119223
N06	N06AB06	Sertraline	43727.9	41949.8	45505.9	41391.2	46064.6	47258	0.0807296	0.0259076	0.141742
N06	N06AX16	Venlafaxine	41819	40290.1	43347.8	39809.7	43828.2	44446	0.0628196	0.0140959	0.116462
N06	N06	Other psychoanaleptics	57380	55223.6	59536.4	54546	60214	60718	0.0581737	0.0083703	0.113152
N07	N07CA01	Betahistine	15402.4	14697.9	16106.8	14476.6	16328.2	15937	0.0347105	-0.0239559	0.10088
R01	R01AD12	Fluticasone Furoate	22029.9	20670.8	23389.1	20243.7	23816.2	23487	0.0661398	-0.0138236	0.160215
R03	R03BA01	Beclometasone	23192.4	21661.5	24723.4	21180.4	25204.5	35386	0.525755	0.403955	0.670697
R03	R03AK07	Formoterol and Budesonide	21530.1	20381.7	22678.6	20020.8	23039.4	27382	0.271799	0.188485	0.367675
R03	R03DC03	Montelukast	21420.5	20527.7	22313.3	20247.2	22593.8	24968	0.165613	0.10508	0.233161
R03	R03AC02	Salbutamol (inhaled)	97955.5	93002.6	102908	91446.3	104465	131147	0.338843	0.25542	0.434142
R03	R03AK06	Salmeterol and Fluticasone	28680	26688.6	30671.5	26062.9	31297.2	34923	0.217676	0.11585	0.339953
R03	R03BB04	Tiotropium Bromide	18363.1	16963.3	19763	16523.4	20202.8	20993	0.143215	0.0391109	0.270501
R03	R03	Other Drugs for Obstructive Airway Diseases	84483.6	80653.7	88313.6	79450.3	89517	96581	0.143192	0.0789123	0.215615
R05	R05CB03	Carbocisteine	17804.7	14273.6	21335.9	13164	22445.5	19594	0.100493	-0.12704	0.48845
R06	R06AE07	Cetirizine	19748.3	18029.2	21467.4	17489.1	22007.6	20189	0.0223142	-0.0826353	0.154379
S01	S01XA20	Artificial Tears and Other Indifferent Preparations	26687.9	25374.1	28001.7	24961.3	28414.6	28937	0.0842735	0.0183867	0.159275
S01	S01EE01	Latanoprost	15128.9	14514	15743.7	14320.8	15936.9	16319	0.0786667	0.0239727	0.139533
S01	S01	Other Ophthalmologicals	87979.5	84028.6	91930.3	82787.1	93171.8	87639	-0.00386971	-0.0593824	0.0586064
V06	V06D	Clinical Nutritional Products	40526.3	34310.5	46742.1	32357.4	48695.2	42965	0.0601757	-0.117675	0.327828
V07 01	V07 1	Ostomy Requisites	27794.3	26236.8	29351.7	25747.4	29841.1	31108	0.119224	0.0424545	0.208199
